# New Diagnostic Methods for *Escherichia marmotae* and the First Report of its Identification in Clinical Isolates in North America

**DOI:** 10.1101/2025.07.10.25331261

**Authors:** Pelumi M. Oladipo, Robert J. Tibbetts, Audun Sivertsen, Justin M. Barger, Torbjørn S. Bruvold, Alemu Fite, Matthew Sims, Marcus Zervos, Ali Jomaa, Jeffrey L. Ram

## Abstract

Genomic sequences of *E. marmotae* and *E. coli* differ by 10%. Discovered as an environmental “cryptic clade” of *Escherichia*, *E. marmotae* also occurs in human infections. Microbiological and MALDI-TOF-MS methods frequently misidentify *E. marmotae* as *E. coli.* Our goal was to develop methods that reliably distinguish *E. marmotae* from *E. coli* to improve therapeutic decisions and treatments.

A Taqman PCR method was developed to distinguish *E. marmotae* from *E. coli* based on sequences of *uidA* and *uidB* and a positive control targeting *adk*. *uidA-* and *uidB* species-specific PCR amplified DNA from *E. marmotae* with 100% specificity, and not from *E. coli* or other *Escherichia* species.

The Biomérieux VITEK MALDI-TOF-MS consistently misidentified *E. marmotae* as *E. coli*, with median IVD confidence scores for both *E. marmotae* and *E. coli* of 99.9%; however, RUO scores for *E. marmotae* (median 0%) were significantly lower (P<0.0001) than for *E. coli* (median=87.4%). The spectral peak between m/z 7250 to 7280 consistently occurred between 7260 and 7268 in *E. marmotae* and only between 7268 and 7280 in *E. coli*, with no overlap (p<0.001).

Application of these spectral criteria to 176 clinical isolates revealed the first isolate of *E. marmotae* from a human infection in North America. The isolate had originally been diagnosed as *E. coli* based on a 99.1% IVD confidence score. This first North American clinical isolate was confirmed as *E. marmotae* by Taqman-PCR and whole genome sequencing. This isolate had numerous antibiotic resistance gene markers and unlike most clinical *E. coli*, this *E. marmotae* isolate lacked motility at 37 °C.

Clinical tests based on these methods of differentiating *E. marmotae* and *E. coli* may assist in therapeutic decisions. Moreover, discovering the identity of the structure underlying the shift in the MALDI-TOF-MS peak may help determine if it has a special role in infection.
