## Supplemental Table 6 for "New Diagnostic Methods for *Escherichia marmotae* and the First Report of its Identification in Clinical Isolates in North America"

### Sheet: AMR RAM HFH MARM
#FILE	SEQUENCE	START	END	STRAND	GENE	COVERAGE	COVERAGE_MAP	GAPS	%COVERAGE	%IDENTITY	DATABASE	ACCESSION	PRODUCT	RESISTANCE
RAM_HFH_MARM.fasta	NODE_5_length_224602_cov_74.878361	19464	20930	-	mdtP	1-1467/1467	========/======	2025-02-02	99.93	90.19	card	AP009048.1:4304509-4303042	Multidrug resistance efflux pump. Could be involved in resistance to puromycin acriflavine and tetraphenylarsonium chloride	acridine_dye;nucleoside
RAM_HFH_MARM.fasta	NODE_5_length_224602_cov_74.878361	20927	22978	-	mdtO	1-2052/2052	===============	0/0	100	88.45	card	AP009048.1:4306557-4304505	Multidrug resistance efflux pump. Could be involved in resistance to puromycin acriflavine and tetraphenylarsonium chloride	acridine_dye;nucleoside
RAM_HFH_MARM.fasta	NODE_5_length_224602_cov_74.878361	22978	24009	-	mdtN	1-1032/1032	===============	0/0	100	90.5	card	AP009048.1:4307588-4306556	Multidrug resistance efflux pump. Could be involved in resistance to puromycin acriflavine and tetraphenylarsonium chloride.	acridine_dye;nucleoside
RAM_HFH_MARM.fasta	NODE_1_length_594759_cov_69.377035	313196	316273	-	mdtC	1-3078/3078	===============	0/0	100	91.62	card	U00096:2158385-2161463	MdtC is a transporter that forms a heteromultimer complex with MdtB to form a multidrug transporter. MdtBC is part of the MdtABC-TolC efflux complex. In the absence of MdtB MdtC can form a homomultimer complex that results in a functioning efflux complex with a narrower drug specificity. mdtC corresponds to 3 loci in Pseudomonas aeruginosa PAO1 (gene name: muxC/muxB) and 3 loci in Pseudomonas aer…	aminocoumarin
RAM_HFH_MARM.fasta	NODE_1_length_594759_cov_69.377035	316274	319396	-	mdtB	1-3123/3123	===============	0/0	100	92.31	card	U00096:2155262-2158385	MdtB is a transporter that forms a heteromultimer complex with MdtC to form a multidrug transporter. MdtBC is part of the MdtABC-TolC efflux complex.	aminocoumarin
RAM_HFH_MARM.fasta	NODE_1_length_594759_cov_69.377035	319396	320643	-	mdtA	1-1248/1248	===============	0/0	100	89.26	card	U00096:2154015-2155263	MdtA is the membrane fusion protein of the multidrug efflux complex mdtABC.	aminocoumarin
RAM_HFH_MARM.fasta	NODE_1_length_594759_cov_69.377035	309662	310383	-	baeR	1-722/723	===============	0/0	99.86	91.14	card	AP009048.1:2166412-2167135	BaeR is a response regulator that promotes the expression of MdtABC and AcrD efflux complexes.	aminocoumarin;aminoglycoside
RAM_HFH_MARM.fasta	NODE_1_length_594759_cov_69.377035	310380	311783	-	baeS	1-1404/1404	===============	0/0	100	87.82	card	AP009048:2165012-2166416	BaeS is a sensor kinase in the BaeSR regulatory system. While it phosphorylates BaeR to increase its activity BaeS is not necessary for overexpressed BaeR to confer resistance.	aminocoumarin;aminoglycoside
RAM_HFH_MARM.fasta	NODE_4_length_265248_cov_74.604550	188548	189921	-	cpxA	1-1374/1374	===============	0/0	100	93.89	card	BA000007.3:4905062-4903688	CpxA is a membrane-localized sensor kinase that is activated by envelope stress. It starts a kinase cascade that activates CpxR which promotes efflux complex expression.	aminocoumarin;aminoglycoside
RAM_HFH_MARM.fasta	NODE_3_length_464521_cov_74.863396	279246	280733	+	tolC	1-1488/1488	========/======	2025-02-06	99.8	93.29	card	FJ768952:0-1488	TolC is a protein subunit of many multidrug efflux complexes in Gram negative bacteria. It is an outer membrane efflux protein and is constitutively open. Regulation of efflux activity is often at its periplasmic entrance by other components of the efflux complex.	aminocoumarin;aminoglycoside;carbapenem;cephalosporin;cephamycin;fluoroquinolone;glycylcycline;macrolide;penam;penem;peptide;phenicol;rifamycin;tetracycline;triclosan
RAM_HFH_MARM.fasta	NODE_10_length_177924_cov_73.266516	114769	117882	-	acrD	1-3114/3114	===============	0/0	100	90.75	card	AP009048.1:2586250-2589364	AcrD is an aminoglycoside efflux pump expressed in E. coli. Its expression can be induced by indole and is regulated by baeRS and cpxAR.	aminoglycoside
RAM_HFH_MARM.fasta	NODE_12_length_135034_cov_76.390235	8407	9082	+	kdpE	1-676/678	===============	0/0	99.71	91.72	card	U00096.3:721733-721055	kdpE is a transcriptional activator that is part of the two-component system KdpD/KdpE that is studied for its regulatory role in potassium transport and has been identified as an adaptive regulator involved in the virulence and intracellular survival of pathogenic bacteria. kdpE regulates a range of virulence loci through direct promoter binding.	aminoglycoside
RAM_HFH_MARM.fasta	NODE_7_length_195236_cov_72.887297	106704	107936	+	Escherichia_coli_mdfA	1-1233/1233	===============	0/0	100	87.51	card	JQ394987:0-1233	Multidrug efflux pump in E. coli. This multidrug efflux system was originally identified as the Cmr/CmlA chloramphenicol exporter.	benzalkonium_chloride;rhodamine;tetracycline
RAM_HFH_MARM.fasta	NODE_2_length_519096_cov_68.985342	486470	486853	-	marA	1-384/384	===============	0/0	100	93.49	card	AP009048.1:1621287-1621671	In the presence of antibiotic stress E. coli overexpresses the global activator protein MarA which besides inducing MDR efflux pump AcrAB also down- regulates synthesis of the porin OmpF.	carbapenem;cephalosporin;cephamycin;fluoroquinolone;glycylcycline;monobactam;penam;penem;phenicol;rifamycin;tetracycline;triclosan
_HFH_MARM.fasta	NODE_5_length_224602_cov_74.878361	79816	80949	-	blaEC-15	1-1134/1134	===============	0/0	100	90.83	ncbi	NG_049081.1	class C extended-spectrum beta-lactamase EC-15	CEPHALOSPORIN
RAM_HFH_MARM.fasta	NODE_24_length_41320_cov_75.709114	10139	10789	+	acrS	1-651/663	===============	0/0	98.19	89.4	card	U00096:3413465-3412802	AcrS is a repressor of the AcrAB efflux complex and is associated with the expression of AcrEF. AcrS is believed to regulate a switch between AcrAB and AcrEF efflux.	cephalosporin;cephamycin;fluoroquinolone;glycylcycline;penam;phenicol;rifamycin;tetracycline;triclosan
RAM_HFH_MARM.fasta	NODE_1_length_594759_cov_69.377035	592699	593112	-	H-NS	1-414/414	===============	0/0	100	96.14	card	BA000007.3:1738104-1737690	H-NS is a histone-like protein involved in global gene regulation in Gram-negative bacteria. It is a repressor of the membrane fusion protein genes acrE mdtE and emrK as well as nearby genes of many RND-type multidrug exporters.	cephalosporin;cephamycin;fluoroquinolone;macrolide;penam;tetracycline
RAM_HFH_MARM.fasta	NODE_24_length_41320_cov_75.709114	5470	8574	-	acrF	1-3105/3105	===============	0/0	100	91.53	card	U00096:3415032-3418137	AcrF is a inner membrane transporter similar to AcrB.	cephalosporin;cephamycin;fluoroquinolone;penam
RAM_HFH_MARM.fasta	NODE_24_length_41320_cov_75.709114	8586	9743	-	acrE	1-1158/1158	===============	0/0	100	92.4	card	U00096:3413863-3415021	AcrE is a membrane fusion protein similar to AcrA.	cephalosporin;cephamycin;fluoroquinolone;penam
RAM_HFH_MARM.fasta	NODE_8_length_194041_cov_76.129643	57829	59022	+	Escherichia_coli_acrA	1-1194/1194	===============	0/0	100	91.88	card	U00096.3:485619-484425	AcrA is a subunit of the AcrAB-TolC multidrug efflux system that in E. coli.	cephalosporin;fluoroquinolone;glycylcycline;penam;phenicol;rifamycin;tetracycline;triclosan
RAM_HFH_MARM.fasta	NODE_8_length_194041_cov_76.129643	59045	62194	+	acrB	1-3150/3150	===============	0/0	100	93.24	card	U00096.3:484403-481253	Protein subunit of AcrA-AcrB-TolC multidrug efflux complex. AcrB functions as a herterotrimer which forms the inner membrane component and is primarily responsible for substrate recognition and energy transduction by acting as a drug/proton antiporter.	cephalosporin;fluoroquinolone;glycylcycline;penam;phenicol;rifamycin;tetracycline;triclosan
RAM_HFH_MARM.fasta	NODE_5_length_224602_cov_74.878361	79816	80949	-	Escherichia_coli_ampC	1-1134/1134	===============	0/0	100	90.56	card	U00096.3:4378944-4377810	A class C ampC beta-lactamase (cephalosporinase) enzyme described in Escherichia coli shown clinically to confer resistance to penicillin-like and cephalosporin-class antibiotics.	cephalosporin;penam
RAM_HFH_MARM.fasta	NODE_8_length_194041_cov_76.129643	147657	148814	+	Escherichia_coli_ampH	1-1158/1158	===============	0/0	100	90.85	card	AP012030.1:396711-395553	AmpH is a class C ampC-like beta-lactamase and penicillin-binding protein identified in Escherichia coli.	cephalosporin;penam
RAM_HFH_MARM.fasta	NODE_2_length_519096_cov_68.985342	141797	143005	-	mdtH	1-1209/1209	===============	0/0	100	88.42	card	U00096:1125326-1124117	Multidrug resistance protein MdtH	fluoroquinolone
RAM_HFH_MARM.fasta	NODE_30_length_30934_cov_72.911981	2125	3663	-	emrB	1-1539/1539	===============	0/0	100	92.2	card	U00096:2812615-2814154	emrB is a translocase in the emrB -TolC efflux protein in E. coli. It recognizes substrates including carbonyl cyanide m-chlorophenylhydrazone (CCCP) nalidixic acid and thioloactomycin.	fluoroquinolone
RAM_HFH_MARM.fasta	NODE_30_length_30934_cov_72.911981	3680	4852	-	emrA	1-1173/1173	===============	0/0	100	92.92	card	AP009048:2810082-2811255	EmrA is a membrane fusion protein providing an efflux pathway with EmrB and TolC between the inner and outer membranes of E. coli a Gram-negative bacterium.	fluoroquinolone
RAM_HFH_MARM.fasta	NODE_30_length_30934_cov_72.911981	4979	5509	-	emrR	1-531/531	===============	0/0	100	97.74	card	U00096.3:2810769-2811300	EmrR is a negative regulator for the EmrAB-TolC multidrug efflux pump in E. coli. Mutations lead to EmrAB-TolC overexpression.	fluoroquinolone
RAM_HFH_MARM.fasta	NODE_6_length_199700_cov_74.509200	15015	15645	+	CRP	1-631/633	===============	0/0	99.68	94.77	card	AP009048.1:4154296-4153663	CRP is a global regulator that represses MdtEF multidrug efflux pump expression.	fluoroquinolone;macrolide;penam
RAM_HFH_MARM.fasta	NODE_6_length_199700_cov_74.509200	192691	193848	+	mdtE	1-1158/1158	===============	0/0	100	90.42	card	AP009048.1:3981183-3980025	MdtE is the membrane fusion protein of the MdtEF multidrug efflux complex. It shares 70% sequence similarity with AcrA.	fluoroquinolone;macrolide;penam
RAM_HFH_MARM.fasta	NODE_6_length_199700_cov_74.509200	193873	196986	+	mdtF	1-3114/3114	===============	0/0	100	88.89	card	U00096:3660413-3663527	MdtF is the multidrug inner membrane transporter for the MdtEF-TolC efflux complex.	fluoroquinolone;macrolide;penam
RAM_HFH_MARM.fasta	NODE_6_length_199700_cov_74.509200	198454	199272	-	gadX	1-819/825	========/======	2025-02-02	99.15	81.46	card	AP009048.1:3974604-3975429	GadX is an AraC-family regulator that promotes mdtEF expression to confer multidrug resistance.	fluoroquinolone;macrolide;penam
RAM_HFH_MARM.fasta	NODE_2_length_519096_cov_68.985342	132619	133845	-	mdtG	1-1227/1227	===============	0/0	100	86.72	card	CP000800.1:1192954-1191727	The MdtG protein also named YceE appears to be a member of the major facilitator superfamily of transporters and it has been reported when overexpressed to increase fosfomycin and deoxycholate resistances. mdtG is a member of the marA-soxS-rob regulon.	fosfomycin
RAM_HFH_MARM.fasta	NODE_12_length_135034_cov_76.390235	131539	131871	-	Escherichia_coli_emrE	1-333/333	===============	0/0	100	95.5	card	Z11877.1:485-818	Member of the small MDR (multidrug resistance) family of transporters; in Escherichia coli this protein provides resistance against a number of positively charged compounds including ethidium bromide and erythromycin; proton-dependent secondary transporter which exchanges protons for compound translocation	macrolide
RAM_HFH_MARM.fasta	NODE_2_length_519096_cov_68.985342	213467	213799	+	Escherichia_coli_emrE	1-333/333	===============	0/0	100	92.79	card	Z11877.1:485-818	Member of the small MDR (multidrug resistance) family of transporters; in Escherichia coli this protein provides resistance against a number of positively charged compounds including ethidium bromide and erythromycin; proton-dependent secondary transporter which exchanges protons for compound translocation	macrolide
RAM_HFH_MARM.fasta	NODE_32_length_27294_cov_85.897784	8243	8575	-	Escherichia_coli_emrE	1-333/333	===============	0/0	100	98.8	card	Z11877.1:485-818	Member of the small MDR (multidrug resistance) family of transporters; in Escherichia coli this protein provides resistance against a number of positively charged compounds including ethidium bromide and erythromycin; proton-dependent secondary transporter which exchanges protons for compound translocation	macrolide
RAM_HFH_MARM.fasta	NODE_2_length_519096_cov_68.985342	16500	18248	+	msbA	1-1749/1749	===============	0/0	100	91.71	card	U00096.3:966620-968369	MsbA is a multidrug resistance transporter homolog from E. coli and belongs to a superfamily of transporters that contain an adenosine triphosphate (ATP) binding cassette (ABC) which is also called a nucleotide-binding domain (NBD). MsbA is a member of the MDR-ABC transporter group by sequence homology. MsbA transports lipid A a major component of the bacterial outer cell membrane and is the only…	nitroimidazole
RAM_HFH_MARM.fasta	NODE_1_length_594759_cov_69.377035	116936	117904	-	pmrF	1-969/969	===============	0/0	100	92.98	card	U00096:2367070-2368039	PmrF is required for the synthesis and transfer of 4-amino-4-deoxy-L-arabinose (Ara4N) to Lipid A which allows gram-negative bacteria to resist the antimicrobial activity of cationic antimicrobial peptides and antibiotics such as polymyxin. pmrF corresponds to 1 locus in Pseudomonas aeruginosa PAO1 and 1 locus in Pseudomonas aeruginosa LESB58.	peptide
RAM_HFH_MARM.fasta	NODE_1_length_594759_cov_69.377035	176287	177928	+	yojI	1-1642/1644	===============	0/0	99.88	91.84	card	U00096.3:2308615-2306971	YojI mediates resistance to the peptide antibiotic microcin J25 when it is expressed from a multicopy vector. YojI is capable of pumping out microcin molecules. The outer membrane protein TolC in addition to YojI is required for export of microcin J25 out of the cell. Microcin J25 is thus the first known substrate for YojI.	peptide
RAM_HFH_MARM.fasta	NODE_1_length_594759_cov_69.377035	373298	374464	+	ugd	1-1167/1167	===============	0/0	100	89.97	card	U00096:2099613-2098446	PmrE is required for the synthesis and transfer of 4-amino-4-deoxy-L-arabinose (Ara4N) to Lipid A which allows gram-negative bacteria to resist the antimicrobial activity of cationic antimicrobial peptides and antibiotics such as polymyxin	peptide
RAM_HFH_MARM.fasta	NODE_3_length_464521_cov_74.863396	301170	301989	-	bacA	1-820/822	===============	0/0	99.76	92.68	card	U00096.3:3204131-3203309	The bacA gene product (BacA) recycles undecaprenyl pyrophosphate during cell wall biosynthesis which confers resistance to bacitracin.	peptide
RAM_HFH_MARM.fasta	NODE_5_length_224602_cov_74.878361	35956	37599	-	eptA	1-1644/1644	===============	0/0	100	90.51	card	AP009048:4340268-4338624	PmrC mediates the modification of Lipid A by the addition of 4-amino-4-deoxy-L-arabinose (L-Ara4N) and phosphoethanolamine resulting in a less negative cell membrane and decreased binding of polymyxin B.	peptide

### Sheet: Sheet1
TABLE S6: ANTIBIOTIC RESISTANCE GENES OF E. marmotae HFH1
START	END	STRAND	GENE	%COVERAGE	%IDENTITY TO THE CARD DATABASE	RESISTANCE
19464	20930	-	mdtP	99.93	90.19	acridine_dye;nucleoside
20927	22978	-	mdtO	100	88.45	acridine_dye;nucleoside
22978	24009	-	mdtN	100	90.5	acridine_dye;nucleoside
313196	316273	-	mdtC	100	91.62	aminocoumarin
316274	319396	-	mdtB	100	92.31	aminocoumarin
319396	320643	-	mdtA	100	89.26	aminocoumarin
309662	310383	-	baeR	99.86	91.14	aminocoumarin;aminoglycoside
310380	311783	-	baeS	100	87.82	aminocoumarin;aminoglycoside
188548	189921	-	cpxA	100	93.89	aminocoumarin;aminoglycoside
279246	280733	+	tolC	99.8	93.29	aminocoumarin;aminoglycoside;carbapenem;cephalosporin;cephamycin;fluoroquinolone;glycylcycline;macrolide;penam;penem;peptide;phenicol;rifamycin;tetracycline;triclosan
114769	117882	-	acrD	100	90.75	aminoglycoside
8407	9082	+	kdpE	99.71	91.72	aminoglycoside
106704	107936	+	Escherichia_coli_mdfA	100	87.51	benzalkonium_chloride;rhodamine;tetracycline
486470	486853	-	marA	100	93.49	carbapenem;cephalosporin;cephamycin;fluoroquinolone;glycylcycline;monobactam;penam;penem;phenicol;rifamycin;tetracycline;triclosan
79816	80949	-	blaEC-15	100	90.83	cephalosporin
10139	10789	+	acrS	98.19	89.4	cephalosporin;cephamycin;fluoroquinolone;glycylcycline;penam;phenicol;rifamycin;tetracycline;triclosan
592699	593112	-	H-NS	100	96.14	cephalosporin;cephamycin;fluoroquinolone;macrolide;penam;tetracycline
5470	8574	-	acrF	100	91.53	cephalosporin;cephamycin;fluoroquinolone;penam
8586	9743	-	acrE	100	92.4	cephalosporin;cephamycin;fluoroquinolone;penam
57829	59022	+	Escherichia_coli_acrA	100	91.88	cephalosporin;fluoroquinolone;glycylcycline;penam;phenicol;rifamycin;tetracycline;triclosan
59045	62194	+	acrB	100	93.24	cephalosporin;fluoroquinolone;glycylcycline;penam;phenicol;rifamycin;tetracycline;triclosan
79816	80949	-	Escherichia_coli_ampC	100	90.56	cephalosporin;penam
147657	148814	+	Escherichia_coli_ampH	100	90.85	cephalosporin;penam
141797	143005	-	mdtH	100	88.42	fluoroquinolone
2125	3663	-	emrB	100	92.2	fluoroquinolone
3680	4852	-	emrA	100	92.92	fluoroquinolone
4979	5509	-	emrR	100	97.74	fluoroquinolone
15015	15645	+	CRP	99.68	94.77	fluoroquinolone;macrolide;penam
192691	193848	+	mdtE	100	90.42	fluoroquinolone;macrolide;penam
193873	196986	+	mdtF	100	88.89	fluoroquinolone;macrolide;penam
198454	199272	-	gadX	99.15	81.46	fluoroquinolone;macrolide;penam
132619	133845	-	mdtG	100	86.72	fosfomycin
131539	131871	-	Escherichia_coli_emrE	100	95.5	macrolide
213467	213799	+	Escherichia_coli_emrE	100	92.79	macrolide
8243	8575	-	Escherichia_coli_emrE	100	98.8	macrolide
16500	18248	+	msbA	100	91.71	nitroimidazole
116936	117904	-	pmrF	100	92.98	peptide
176287	177928	+	yojI	99.88	91.84	peptide
373298	374464	+	ugd	100	89.97	peptide
301170	301989	-	bacA	99.76	92.68	peptide
35956	37599	-	eptA	100	90.51	peptide
