## Supplemental Table 5 for "New Diagnostic Methods for *Escherichia marmotae* and the First Report of its Identification in Clinical Isolates in North America"

### Sheet: HFH MARM E.coli VF
TABLE S5: Complete Virulence Genes list of E. marmotae HFH1
START	END	STRAND	GENE	PRODUCT
122843	123574	-	artj	E.coli artP artI artQ artM and artJ genes.
61069	62495	+	aslA	putative arylsulfatase
1401	1517	+	astA	heat-stable enterotoxin 1
202291	203100	-	ppdD	Prepilin peptidase Adherence Hemorrhagic coli pilus
58491	60666	-	cadA	Escherichia coli cadBA operon partial sequence
78322	78626	+	ccdb	Plasmid KIL19 (from E.coli) cytotoxic protein (ccdB) gene complete cds.
62401	63114	-	cdtA	cytolethal distending toxin type IV subunit A
61583	62404	-	cdtB	cytolethal distending toxin type IV subunit B
61014	61586	-	cdtC	cytolethal distending toxin type IV subunit C
500038	502002	+	cheA	chemotaxis protein CheA
505364	506413	+	cheB	chemotaxis-specific methylesterase
504501	505357	+	cheR	chemotaxis methyltransferase CheR
502024	502527	+	cheW	purine-binding chemotaxis protein
506428	506817	+	cheY	chemotaxis regulatory protein CheY
506828	507470	+	cheZ	chemotaxis regulator CheZ
180829	182811	-	chuA	hemin TonB-dependent receptor
179752	180780	-	chuS	putative heme/hemoglobin transport protein
183417	184418	+	chuT	putative periplasmic binding protein
186956	187948	+	chuU	putative iron compound ABC transporter permease
187915	188715	+	chuV	ATP-binding hydrophilic protein ChuV
184438	185775	+	chuW	coproporphyrinogen III oxidase
185788	186282	+	chuX	hypothetical protein
186282	186903	+	chuY	hypothetical protein
122830	123291	+	csgA	curlin major subunit CsgA
122307	122789	+	csgB	minor curlin subunit CsgB
123350	123682	+	csgC	putative curli production protein CsgC
120926	121576	-	csgD	DNA-binding transcriptional regulator CsgD
120532	120921	-	csgE	curli assembly protein CsgE
120090	120506	-	csgF	curli assembly protein CsgF
119230	120063	-	csgG	curli production assembly/transport component CsgG
503267	507480	-	eaeH	putative adhesin/invasin
392969	393853	-	NlpI	lipoprotein NlpI
149524	152472	-	ehaB	structural protein
89114	89860	-	entA	23-dihydro-23-dihydroxybenzoate dehydrogenase
89860	90717	-	entB	isochorismatase
92351	93538	-	entC	isochorismate synthase 1
108031	108799	+	entD	phosphopantetheinyl transferase component of enterobactin synthase multienzyme complex
90731	92341	-	entE	23-dihydroxybenzoate-AMP ligase component of enterobactin synthase multienzyme complex
100218	104099	-	entF	enterobactin synthase multienzyme complex component ATP-dependent
94675	95925	-	entS	enterobactin exporter iron-regulated
160715	163072	+	fanD	putative fimbrial usher protein FanD
163080	163760	+	fanE	putative fimbrial assembly chaperone FanE
163790	164761	+	fanF	putative fimbrial protein FanF
164873	165295	+	fanG	putative fimbrial protein FanG
165288	165806	+	fanH	putative fimbrial protein FanH
105764	108004	+	fepA	ferrienterobactin outer membrane transporter
93715	94671	+	fepB	ferrienterobactin ABC transporter periplasmic binding protein
98026	98841	+	fepC	ferrienterobactin ABC transporter ATPase
96024	97040	+	fepD	ferrienterobactin ABC transporter permease
98838	99971	-	fepE	ferric enterobactin transport protein FepE
97037	98029	+	fepG	iron-enterobactin ABC transporter permease
104317	105519	-	fes	enterobactin/ferric enterobactin esterase
503267	507480	-	fdeC	adhesin FdeC
124843	125391	-	fimA	type-1 fimbrial protein-like protein
126948	127549	-	fimB	Type 1 fimbriae regulatory protein fimB
123475	124200	-	fimC	periplasmic chaperone protein FimC precursor
120772	123408	-	fimD	outer membrane usher protein type 1 fimbrial synthesis
125878	126467	-	fimE	recombinase involved in phase variation; regulator for fimA
120232	120762	-	fimF	minor component of type 1 fimbriae
119718	120219	-	fimG	fimbrial morphology
118795	119706	-	fimH	FimH protein precursor
124237	124896	-	fimI	FimI fimbrial protein
147883	148534	-	flgA	flagellar basal body P-ring biosynthesis protein FlgA
148696	149112	+	flgB	flagellar basal body rod protein FlgB
149116	149520	+	flgC	flagellar basal body rod protein FlgC
149532	150227	+	flgD	flagellar basal body rod modification protein
150252	151457	+	flgE	flagellar hook protein FlgE
151477	152232	+	flgF	flagellar basal body rod protein FlgF
152404	153186	+	flgG	flagellar basal body rod protein FlgG
153239	153937	+	flgH	flagellar basal body L-ring protein
153949	155046	+	flgI	flagellar basal body P-ring protein
155046	155987	+	flgJ	flagellar rod assembly protein/muramidase FlgJ
156053	157696	+	flgK	flagellar hook-associated protein FlgK
157709	158662	+	flgL	flagellar hook-associated protein FlgL
147093	147509	-	flgN	flagella synthesis protein FlgN
508815	510891	+	flhA	flagellar biosynthesis protein FlhA
507674	508822	+	flhB	flagellar biosynthesis protein FlhB
497520	498098	+	flhC	transcriptional activator FlhC
497159	497517	+	flhD	transcriptional activator FlhD
510893	511281	+	flhE	flagellar protein
474360	475079	+	fliA	flagellar biosynthesis sigma factor
454552	454866	+	fliE	flagellar hook-basal body protein FliE
452679	454337	-	fliF	flagellar MS-ring protein
451691	452686	-	fliG	flagellar motor switch protein G
451014	451698	-	fliH	flagellar assembly protein H
449639	451012	-	fliI	flagellum-specific ATP synthase
449177	449620	-	fliJ	flagellar biosynthesis chaperone
448053	449180	-	fliK	flagellar hook-length control protein
447484	447948	-	fliL	flagellar basal body-associated protein FliL
446475	447479	-	fliM	flagellar motor switch protein FliM
446065	446478	-	fliN	flagellar motor switch protein FliN
445697	446062	-	fliO	flagellar biosynthesis protein FliO
444960	445697	-	fliP	flagellar biosynthesis protein FliP
444680	444949	-	fliQ	flagellar biosynthesis protein FliQ
443888	444671	-	fliR	flagellar biosynthesis protein FliR
470658	471059	-	fliS	flagellar protein FliS
470293	470658	-	fliT	flagellar biosynthesis protein FliT
475764	476564	+	fliY	cystine transporter subunit
475089	475676	+	fliZ	flagella biosynthesis protein FliZ
44658	45653	-	flk	flagella biosynthesis regulator
198454	199080	-	gadX	HTH-type transcriptional regulator gadX
200838	201797	-	gspC	putative type II secretion protein GspC
198748	200808	-	gspD	general secretion pathway protein D
197255	198748	-	gspE	general secretory pathway protein E
196032	197255	-	gspF	general secretion pathway protein F
195560	196015	-	gspG	general secretion pathway protein G
194993	195556	-	gspH	general secretion pathway protein H
194625	194996	-	gspI	general secretion pathway protein I
194031	194628	-	gspJ	general secretion pathway protein J
193049	194026	-	gspK	general secretion pathway protein K
191874	193052	-	gspL	GspL-like protein
191337	191872	-	gspM	putative general secretion pathway protein YghD
73903	75288	-	hofB	hypothetical protein
72711	73913	-	hofC	type IV pilin biogenesis protein
43219	44460	-	hofq	Outer membrane secretin Adherence Hemorrhagic coli pilus
119958	121340	-	ibeB	copper/silver efflux system outer membrane protein CusC
241746	243523	-	ibeC	hypothetical protein
274	581	-	iss2	Escherichia coli Iss (iss) gene complete cds.
174574	176250	+	kpsD	KpsD
183594	184370	-	kpsM	KpsM
498223	499110	+	motA	flagellar motor protein MotA
499107	500033	+	motB	flagellar motor protein MotB
339	1381	+	nada	Escherichia coli str. K-12 substr. MG1655 complete genome
12368	13990	-	nadb	Escherichia coli str. K-12 substr. MG1655 complete genome
132617	133570	+	ompt	E. coli ompT gene for outer membrane protease.
58325	59275	+	ompt	E. coli ompT gene for outer membrane protease.
52860	53591	+	pixD	PixD protein
16272	16742	-	ppda	Pilin-like protein minor pilin or pseudo pilin Adherence Hemorrhagic coli pilus
15718	16281	-	ppdb	Pilin-like protein minor pilin or pseudo pilin Adherence Hemorrhagic coli pilus
15006	15329	-	ppdc	Pilin-like protein minor pilin or pseudopilin Adherence Hemorrhagic coli pilus
75298	75738	-	ppdD	putative major pilin subunit
50224	52727	+	sfpC	sfp Fimbriae clusters
49480	50067	+	sfpH	sfp Fimbriae clusters
502679	504340	+	tar/cheM	methyl-accepting chemotaxis protein II
196172	196957	-	ycfz	putative factor
15314	15721	-	ygdb	Pilin-like protein minor pilin or pseudo pilin Adherence Hemorrhagic coli pilus
153092	154072	-	yggr	Retraction ATPase Adherence Hemorrhagic coli pilus
201815	202225	-	yghg	Pilotin Secretion system Type II Secretion System
61806	62858	-	ompA	outer membrane protein A
180829	182811	-	shuA	(shuA) outer membrane heme/hemoglobin receptor ShuA [Shu (VF0256)] [Shigella dysenteriae Sd197]
186282	186905	+	shuY	(shuY) shu locus protein ShuY [Shu (VF0256)] [Shigella dysenteriae Sd197]
